# Epidemiology and genetic diversity of SARS-CoV-2 lineages circulating in Africa

**DOI:** 10.1101/2021.05.17.21257341

**Authors:** Olayinka Sunday Okoh, Nicholas Israel Nii-Trebi, Abdulrokeeb Jakkari, Tosin Titus Olaniran, Tosin Yetunde Senbadejo, Anna Aba Kafintu-kwashie, Emmanuel Oluwatobi Dairo, Tajudeen Oladunni Ganiyu, Ifiokakaninyene Ekpo Akaninyene, Louis Odinakaose Ezediuno, Idowu Jesulayomi Adeosun, Michael Asebake Ockiya, Esther Moradeyo Jimah, David J. Spiro, Elijah Kolawole Oladipo, Nídia S. Trovão

## Abstract

COVID-19 disease dynamics have been widely studied in different settings around the globe, but little is known about these patterns in the African continent.

To investigate the epidemiology and genetic diversity of SARS-CoV-2 lineages circulating in Africa, more than 2400 complete genomes from 33 African countries were retrieved from the GISAID database and analyzed. We investigated their diversity using various clade and lineage nomenclature systems, reconstructed their evolutionary divergence and history using maximum likelihood inference methods, and studied the case and death trends in the continent. We also examined potential repeat patterns and motifs across the sequences.

In this study, we show that after almost one year of the COVID-19 pandemic, only 143 out of the 782 Pango lineages found worldwide circulated in Africa, with five different lineages dominating in distinct periods of the pandemic. Analysis of the number of reported deaths in Africa also revealed large heterogeneity across the continent. Phylogenetic analysis revealed that African viruses cluster closely with those from all continents but more notably with viruses from Europe. However, the extent of viral diversity observed among African genomes is closest to that of the Oceania outbreak, most likely due to genomic under-surveillance in Africa. We also identified two motifs that could function as integrin-binding sites and N-glycosylation domains.

These results shed light on the evolutionary dynamics of the circulating viral strains in Africa, elucidate the functions of protein motifs present in the genome sequences, and emphasize the need to expand genomic surveillance efforts in the continent to better understand the molecular, evolutionary, epidemiological, and spatiotemporal dynamics of the COVID-19 pandemic in Africa.
