## Supplementary material for "Epidemiology and genetic diversity of SARS-CoV-2 lineages circulating in Africa": Pangolin lineages circulating in Africa

### Sheet: Supplementary Table 1 pango_lin
	pangolin_lineage	N	percentage
1	B	26	0.497227
2	B.1	546	10.4418
3	B.1.1	518	9.90629
4	B.1.367	11	0.210365
5	B.1.5	591	11.3024
6	B.1.36.6	2	0.0382482
7	A	184	3.51884
8	B.1.255	25	0.478103
9	B.1.220	1	0.0191241
10	B.1.3	2	0.0382482
11	B.1.1.1	70	1.33869
12	B.1.1.33	1	0.0191241
13	B.4	13	0.248614
14	B.1.1.64	3	0.0573723
15	B.40	19	0.363358
16	B.1.356	12	0.229489
17	B.6	10	0.191241
18	B.1.246	21	0.401606
19	B.1.370	2	0.0382482
20	B.1.36	3	0.0573723
21	B.1.1.90	1	0.0191241
22	B.1.1.189	1	0.0191241
23	B.1.1.70	1	0.0191241
24	B.1.247	18	0.344234
25	B.1.177	10	0.191241
26	B.1.9	8	0.152993
27	B.1.160	10	0.191241
28	B.1.1.216	15	0.286862
29	B.1.98	1	0.0191241
30	B.1.1.163	2	0.0382482
31	B.1.258	1	0.0191241
32	B.1.361	1	0.0191241
33	B.1.315	1	0.0191241
34	B.1.160.1	3	0.0573723
35	B.31	3	0.0573723
36	A.2	3	0.0573723
37	B.39	3	0.0573723
38	B.1.1.10	18	0.344234
39	B.3	2	0.0382482
40	B.1.1.296	1	0.0191241
41	B.1.275	3	0.0573723
42	B.1.261	1	0.0191241
43	B.1.106	71	1.35781
44	B.1.8	32	0.611972
45	B.1.178	28	0.535475
46	B.1.212	1	0.0191241
47	B.1.5.12	192	3.67183
48	B.1.153	2	0.0382482
49	B.1.272	4	0.0764965
50	B.1.1.71	6	0.114745
51	B.1.265	7	0.133869
52	B.1.131	2	0.0382482
53	B.1.201	2	0.0382482
54	B.1.186	2	0.0382482
55	B.1.1.250	1	0.0191241
56	C.2	15	0.286862
57	B.1.1.8	1	0.0191241
58	B.1.22	3	0.0573723
59	B.1.1.52	100	1.91241
60	B.54	1	0.0191241
61	B.1.1.75	26	0.497227
62	B.1.1.254	36	0.688468
63	B.1.6	6	0.114745
64	B.52	1	0.0191241
65	B.1.1.159	2	0.0382482
66	None	3	0.0573723
67	B.1.1.247	5	0.0956206
68	B.1.1.27	6	0.114745
69	B.1.1.316	2	0.0382482
70	B.1.159	3	0.0573723
71	B.1.1.220	6	0.114745
72	B.1.147	1	0.0191241
73	B.38	1	0.0191241
74	B.1.292	18	0.344234
75	B.1.214	40	0.764965
76	B.1.1.288	2	0.0382482
77	B.1.1.241	1	0.0191241
78	B.1.1.198	2	0.0382482
79	B.1.177.19	1	0.0191241
80	B.1.94	1	0.0191241
81	B.1.126	21	0.401606
82	B.1.1.49	1	0.0191241
83	B.1.1.307	5	0.0956206
84	B.1.1.44	7	0.133869
85	A.13	60	1.14745
86	A.14	10	0.191241
87	B.1.128	39	0.745841
88	B.1.141	1	0.0191241
89	B.1.222	1	0.0191241
90	B.1.5.34	1	0.0191241
91	B.1.1.20	4	0.0764965
92	B.1.1.123	2	0.0382482
93	B.1.183	3	0.0573723
94	B.1.1.62	22	0.420731
95	B.1.1.99	15	0.286862
96	B.1.273	2	0.0382482
97	B.1.1.275	19	0.363358
98	B.1.84	33	0.631096
99	B.1.149	22	0.420731
100	C.14	2	0.0382482
101	B.1.1.219	1	0.0191241
102	B.1.1.303	1	0.0191241
103	B.1.1.229	3	0.0573723
104	B.1.1.61	1	0.0191241
105	B.1.1.4	6	0.114745
106	B.1.5.19	60	1.14745
107	B.1.177.14	2	0.0382482
108	B.1.225	1	0.0191241
109	C.9	29	0.554599
110	B.1.1.166	1	0.0191241
111	B.1.75	4	0.0764965
112	B.1.1.273	153	2.92599
113	B.1.1.264	1	0.0191241
114	B.1.1.102	3	0.0573723
115	B.1.351	349	6.67432
116	B.1.1.67	8	0.152993
117	B.1.1.119	2	0.0382482
118	H.1	127	2.42876
119	B.1.1.207	2	0.0382482
120	B.1.1.84	13	0.248614
121	B.1.1.111	30	0.573723
122	B.1.1.293	73	1.39606
123	C.1	271	5.18264
124	A.11	11	0.210365
125	B.1.1.206	481	9.1987
126	B.1.1.242	11	0.210365
127	C.6	4	0.0764965
128	B.1.192	59	1.12832
129	B.1.1.40	29	0.554599
130	B.1.140	47	0.898833
131	B.1.1.53	43	0.822337
132	B.1.1.34	59	1.12832
133	B.1.242	1	0.0191241
134	B.1.1.117	20	0.382482
135	A.12	5	0.0956206
136	B.1.1.57	57	1.09007
137	B.1.1.56	26	0.497227
138	B.1.5.16	13	0.248614
139	B.1.144	14	0.267738
140	B.1.124	1	0.0191241
141	B.1.237	101	1.93154
142	B.1.5.31	21	0.401606
143	B.1.1.252	5	0.0956206
144	B.1.1.156	10	0.191241
